# Higher Vaccination Rate Predicts Reduction in SARS-CoV-2 Transmission across the United States

**DOI:** 10.1101/2021.11.14.21266325

**Authors:** Jacky Au

## Abstract

The severe acute respiratory syndrome coronavirus 2 (SARS-CoV-2) began proliferating widely throughout the world in late 2019/early 2020, creating a global pandemic and health crisis. Although vaccines became available to the public approximately one year after the onset of the pandemic, there still remains much hesitancy surrounding vaccination even two years into the pandemic. One key concern comes from reports of breakthrough infections among the vaccinated that show comparable levels of peak viral load as the unvaccinated, calling into question the ability of vaccines to slow or prevent transmission. Therefore young, healthy individuals who are at low risk of serious complications themselves have little incentive to receive a vaccine that they are not convinced will protect others around them. To address this important concern, this article analyzes COVID-19 incidence in the United States as a function of each state’s vaccination rate. Results show that states with higher percentages of fully vaccinated individuals report fewer new cases among the remaining unvaccinated population. These data add to accumulating evidence that COVID-19 vaccinations can indeed slow the spread of SARS-CoV-2, and are an important tool in society’s arsenal to put this pandemic behind us.
