## Supplementary Table S1 for "Higher Vaccination Rate Predicts Reduction in SARS-CoV-2 Transmission across the United States"

### Sheet: Table S1
Month	State	Population	Pop Density	Vaccinated Population	Unvaccinated Population	Number Vaccinated	Vaccination Rate	Breakthrough Infections (%)	New Cases	Incidence	z_Incidence	Incidence2020	z_Incidence2020	Mobility (%stay home)	Mask Usage (Sept, 2020-Sept2021)	Testing Frequency
June	Alaska	724357	1.2694	285397	438960	313709	39.4	4	898	196.391	-0.022288	63.7476	-1.09868	24.3205	73.7949	35.9437
July	Alaska	724357	1.2694	311474	412884	333092	43	4	4140	962.596	0.620499	271.557	-0.556377	23.7538	73.7949	17.1791
August	Alaska	724357	1.2694	329582	394775	345364	45.5	4	12078	2937.09	0.601548	304.425	-0.40844	24.7425	73.7949	34.108
September	Alaska	724357	1.2694	342621	381736	370114	47.3	4	25248	6349.43	3.94678	344.714	-0.228279	24.2557	73.7949	13.3662
June	Alabama	4934193	97.4271	1440784	3493409	1594625	29.2	1.70417	5542	155.938	-0.388602	494.627	1.82447	20.1307	73.1089	2.46502
July	Alabama	4934193	97.4271	1613481	3320712	1683584	32.7	1.70417	40754	1206.35	1.12294	1109.34	1.85013	19.572	73.1089	4.11315
August	Alabama	4934193	97.4271	1697363	3236831	1880276	34.4	1.70417	135291	4108.51	1.67666	715.954	1.56495	20.3403	73.1089	9.12326
September	Alabama	4934193	97.4271	1894730	3039463	2089852	38.4	1.70417	71904	2325.37	-0.400477	531.422	0.524865	20.9411	73.1089	7.99902
June	Arkansas	3033946	58.3059	946591	2087355	1029530	31.2	3.6	8004	369.648	1.54659	429.709	1.38405	19.589	73.6925	2.68805
July	Arkansas	3033946	58.3059	1040643	1993303	1097775	34.3	3.6	37067	1792.63	2.33139	690.572	0.647228	19.3414	73.6925	5.64865
August	Arkansas	3033946	58.3059	1107390	1926556	1253068	36.5	3.6	66439	3324.44	0.957053	594.583	0.982943	20.052	73.6925	9.55706
September	Arkansas	3033946	58.3059	1268189	1765757	1375964	41.8	3.6	43186	2357.7	-0.365542	714.053	1.26156	20.353	73.6925	7.41213
June	Arizona	7520103	66.2016	2714757	4805346	2929104	36.1	5.9	13425	262.893	0.579904	742.028	3.50287	24.2062	78.3134	4.15282
July	Arizona	7520103	66.2016	3241164	4278939	3294048	43.1	5.9	32360	711.643	0.103229	1186.57	2.07197	22.9376	78.3134	4.87887
August	Arizona	7520103	66.2016	3406607	4113497	3485349	45.3	5.9	84688	1937.32	-0.316027	348.566	-0.196772	23.6518	78.3134	11.3176
September	Arizona	7520103	66.2016	3609650	3910454	3718393	48	5.9	81660	1965.04	-0.789739	208.994	-0.775745	23.8856	78.3134	9.97098
June	California	39613493	254.293	17200000	22500000	19679334	43.3	1.4	32506	142.697	-0.508506	389.743	1.11292	26.3137	87.6891	9.27636
July	California	39613493	254.293	19800000	19800000	20870533	50	1.4	185668	924.274	0.541509	718.392	0.727142	25.5476	87.6891	9.1583
August	California	39613493	254.293	21000000	18600000	22075470	53	1.4	404545	2142.41	-0.127794	395.896	0.0301887	26.0311	87.6891	19.6637
September	California	39613493	254.293	22200000	17400000	23302641	56	1.4	261349	1478.43	-1.31543	248.024	-0.618307	25.6489	87.6891	24.0641
June	Colorado	5893634	56.8653	2675710	3217924	2984290	45.4	1.70417	11133	340.072	1.27878	107.008	-0.805198	24.1459	75.9738	6.55672
July	Colorado	5893634	56.8653	3064690	2828944	3134331	52	1.70417	16893	586.972	-0.153745	243.67	-0.636481	22.6198	75.9738	6.33538
August	Colorado	5893634	56.8653	3212031	2681604	3278325	54.5	1.70417	40653	1490.16	-0.726418	177.424	-1.01744	23.4467	75.9738	10.5404
September	Colorado	5893634	56.8653	3359372	2534263	3419720	57	1.70417	50798	1970.29	-0.78407	229.193	-0.694266	23.9299	75.9738	14.2139
June	Connecticut	3552821	733.751	1907865	1644956	2162465	53.7	0.2	1846	111.997	-0.786497	121.154	-0.709231	21.8315	85.3635	8.52703
July	Connecticut	3552821	733.751	2160115	1392706	2256204	60.8	0.2	5397	386.744	-0.566459	92.5858	-1.07046	21.2401	85.3635	7.54654
August	Connecticut	3552821	733.751	2252489	1300333	2353097	63.4	0.2	18171	1394.62	-0.814107	86.2093	-1.45484	21.1759	85.3635	12.1671
September	Connecticut	3552821	733.751	2351968	1200854	2449489	66.2	0.2	17273	1435.52	-1.36179	131.21	-1.08951	21.5128	85.3635	14.757
June	Washington D.C	714153	11707.4	331367	382786	368531	46.4	1.3	382	98.4973	-0.908744	210.902	-0.100366	30.8249	88.381	14.3671
July	Washington D.C	714153	11707.4	373502	340651	386475	52.3	1.3	1147	332.331	-0.678616	248.632	-0.622228	28.7163	88.381	13.8881
August	Washington D.C	714153	11707.4	392070	322083	404371	54.9	1.3	4708	1442.73	-0.769947	257.892	-0.631576	28.3081	88.381	27.1309
September	Washington D.C	714153	11707.4	409924	304229	424467	57.4	1.3	5347	1734.71	-1.03857	184.366	-0.875089	28.9511	88.381	47.2663
June	Delaware	990334	508.124	429805	560529	487131	43.4	1	868	153.305	-0.412444	197.633	-0.190382	21.9191	82.3186	7.13911
July	Delaware	990334	508.124	496157	494177	513528	50.1	1	1663	333.154	-0.67692	359.679	-0.30325	21.2178	82.3186	6.55163
August	Delaware	990334	508.124	522896	467438	538656	52.8	1	8445	1788.59	-0.452524	243.818	-0.699065	21.195	82.3186	13.2175
September	Delaware	990334	508.124	548645	441689	561269	55.4	1	13111	2938.7	0.262111	313.994	-0.352197	21.4592	82.3186	18.5953
June	Florida	21944577	409.223	8602274	13300000	9842541	39.2	1.70417	52669	388.025	1.713	452.591	1.53929	20.6929	77.7069	6.68983
July	Florida	21944577	409.223	10100000	11900000	10497212	45.9	1.70417	292369	2420.71	3.62599	1412.86	2.72198	20.768	77.7069	9.79858
August	Florida	21944577	409.223	10800000	11200000	11383472	49	1.70417	640363	5624.24	3.06777	666.601	1.32829	21.6815	77.7069	17.4797
September	Florida	21944577	409.223	11700000	10300000	12301042	53.2	1.70417	307538	2943.48	0.267279	347.816	-0.215766	22.4074	77.7069	13.275
June	Georgia	10830007	188.305	3476432	7353575	3884556	32.1	1.70417	10732	143.456	-0.501636	327.335	0.689532	21.3581	74.75	3.16466
July	Georgia	10830007	188.305	3974613	6855394	4104779	36.7	1.70417	48705	698.355	0.0758401	989.828	1.50683	20.8159	74.75	4.03265
August	Georgia	10830007	188.305	4191213	6638794	4376696	38.7	1.70417	220304	3261.88	0.899639	817.18	2.05035	21.3516	74.75	10.1555
September	Georgia	10830007	188.305	4537773	6292234	4823331	41.9	1.70417	175134	2735.9	0.0430324	498.722	0.392958	21.72	74.75	9.36657
June	Hawaii	1406430	218.968	672274	734156	732461	47.8	1.70417	1356	181.554	-0.156642	18.451	-1.40598	28.8856	91.7372	8.9093
July	Hawaii	1406430	218.968	728531	677899	758152	51.8	1.70417	4252	616.543	-0.092793	88.3414	-1.08266	27.3283	91.7372	9.02114
August	Hawaii	1406430	218.968	753846	652584	782302	53.6	1.70417	20710	3119.46	0.768923	450.793	0.293431	27.5095	91.7372	20.2445
September	Hawaii	1406430	218.968	779162	627268	819498	55.4	1.70417	15431	2418.11	-0.300283	269.637	-0.531125	26.9229	91.7372	17.6948
June	Iowa	3167974	56.7158	1390741	1777233	1513342	43.9	1.70417	2437	134.786	-0.580136	291.508	0.446477	20.8125	68.1209	3.21089
July	Iowa	3167974	56.7158	1520628	1647347	1565884	48	1.70417	6373	380.272	-0.5798	485.123	0.0570825	20.2477	68.1209	3.35309
August	Iowa	3167974	56.7158	1571315	1596659	1632205	49.6	1.70417	26334	1621.21	-0.606142	628.037	1.14336	20.6078	68.1209	7.16657
September	Iowa	3167974	56.7158	1641011	1526964	1702842	51.8	1.70417	47250	3041.64	0.373328	744.889	1.38595	21.1433	68.1209	10.1642
June	Idaho	1860123	22.5079	610120	1250003	643991	32.8	1.2	2920	230.796	0.289258	174.11	-0.349966	21.8276	63.3893	3.73475
July	Idaho	1860123	22.5079	671504	1188619	668198	36.1	1.2	5775	480.028	-0.374181	775.688	0.891722	20.6829	63.3893	4.16811
August	Idaho	1860123	22.5079	697546	1162577	700251	37.5	1.2	20616	1752.02	-0.486086	603.756	1.02693	21.3544	63.3893	8.90387
September	Idaho	1860123	22.5079	731028	1129095	743735	39.3	1.2	35933	3144.27	0.484198	529.023	0.515187	21.6789	63.3893	13.3303
June	Illinois	12569321	226.397	5052867	7516454	5849947	40.2	1.70417	9553	124.929	-0.669402	187.515	-0.259026	24.1581	80.9615	7.92296
July	Illinois	12569321	226.397	5819596	6749726	6151554	46.3	1.70417	29741	433.116	-0.470876	280.592	-0.530423	23.786	80.9615	6.89621
August	Illinois	12569321	226.397	6108690	6460631	6489267	48.6	1.70417	101462	1543.7	-0.677279	442.684	0.254547	24.1049	80.9615	12.6205
September	Illinois	12569321	226.397	6448062	6121260	6780671	51.3	1.70417	104566	1679.13	-1.09861	461.695	0.243598	24.4644	80.9615	19.889
June	Indiana	6805663	189.964	2416010	4389653	2686766	35.5	1.1	9779	220.323	0.194423	160.143	-0.444723	21.1126	73.4915	3.30777
July	Indiana	6805663	189.964	2722265	4083398	2977432	40	1.1	18304	443.323	-0.449837	298.778	-0.478185	20.7135	73.4915	3.22578
August	Indiana	6805663	189.964	3014909	3790754	3116407	44.3	1.1	86335	2252.46	-0.0267905	407.507	0.0858653	21.1158	73.4915	9.52698
September	Indiana	6805663	189.964	3157828	3647835	3256806	46.4	1.1	104242	2826.21	0.140588	375.26	-0.105061	21.6414	73.4915	10.9576
June	Kansas	2917224	35.6808	1123131	1794093	1220611	38.5	1.70417	3794	207.868	0.081636	159.175	-0.451288	22.111	71.7879	2.77329
July	Kansas	2917224	35.6808	1225234	1691990	1317263	42	1.70417	15394	894.312	0.47975	450.468	-0.0424603	21.5686	71.7879	5.22312
August	Kansas	2917224	35.6808	1321503	1595722	1405739	45.3	1.70417	37573	2314.48	0.0301305	498.686	0.523092	22.2105	71.7879	10.0201
September	Kansas	2917224	35.6808	1411937	1505288	1490136	48.4	1.70417	39045	2549.65	-0.158176	577.431	0.710456	22.6684	71.7879	11.1402
June	Kentucky	4480713	113.476	1725075	2755639	1942407	38.5	1.70417	5594	199.542	0.0062465	144.898	-0.54815	21.7301	75.2874	4.09984
July	Kentucky	4480713	113.476	1953591	2527122	2035457	43.6	1.70417	21220	825.381	0.337668	381.45	-0.240713	21.2822	75.2874	4.89471
August	Kentucky	4480713	113.476	2047686	2433027	2167598	45.7	1.70417	103141	4166.96	1.73031	448.491	0.282396	21.6943	75.2874	12.5867
September	Kentucky	4480713	113.476	2182107	2298606	2337940	48.7	1.70417	109252	4671.97	2.13459	452.264	0.205558	22.0411	75.2874	15.4835
June	Louisiana	4627002	107.097	1448252	3178751	1607808	31.3	1.70417	9586	296.426	0.883552	386.194	1.08884	20.5009	75.3446	5.04061
July	Louisiana	4627002	107.097	1619451	3007551	1716556	35	1.70417	63914	2088.9	2.94207	1236.08	2.21418	20.3771	75.3446	8.1403
August	Louisiana	4627002	107.097	1711991	2915011	1926190	37	1.70417	144319	4866.52	2.37235	692.85	1.45416	21.1085	75.3446	12.5263
September	Louisiana	4627002	107.097	1924833	2702169	2111741	41.6	1.70417	50833	1849.13	-0.914957	394.373	-0.0279648	20.9816	75.3446	8.51536
June	Massachusetts	6912239	886.184	3718785	3193455	4243952	53.8	1	2929	90.8017	-0.97843	96.4758	-0.876649	23.7992	82.7448	12.1567
July	Massachusetts	6912239	886.184	4271764	2640476	4406452	61.8	1	10515	394.241	-0.551005	87.1663	-1.08603	22.8697	82.7448	12.5533
August	Massachusetts	6912239	886.184	4423833	2488406	4546662	64	1	39388	1567.03	-0.655867	128.859	-1.25032	22.8952	82.7448	21.5474
September	Massachusetts	6912239	886.184	4562078	2350162	4679810	66	1	52082	2193.94	-0.542456	166.527	-0.94705	23.3925	82.7448	33.0293
June	Maryland	6065436	624.852	2923540	3141896	3385600	48.2	1.70417	2410	75.3981	-1.11791	236.46	0.0730255	21.8343	86.0144	7.78371
July	Maryland	6065436	624.852	3402710	2662727	3559190	56.1	1.70417	6467	238.732	-0.871544	347.568	-0.338038	21.0851	86.0144	7.59103
August	Maryland	6065436	624.852	3572542	2492894	3717170	58.9	1.70417	29555	1165.37	-1.02451	315.983	-0.353016	21.1699	86.0144	13.3674
September	Maryland	6065436	624.852	3736309	2329128	3876526	61.6	1.70417	35494	1497.95	-1.29435	269.78	-0.530549	21.5564	86.0144	16.2303
June	Maine	1354522	43.9167	736860	617662	819500	54.4	1.3	1235	197.348	-0.0136229	68.8593	-1.064	20.7016	76.7154	5.53893
July	Maine	1354522	43.9167	833031	521491	853795	61.5	1.3	1409	266.674	-0.813949	46.8535	-1.20183	19.9475	76.7154	4.61934
August	Maine	1354522	43.9167	860122	494400	885005	63.5	1.3	5826	1163.08	-1.02661	44.5218	-1.65474	20.068	76.7154	8.19987
September	Maine	1354522	43.9167	892630	461892	921333	65.9	1.3	14438	3085.2	0.420386	64.3416	-1.35925	20.3631	76.7154	11.9179
June	Michigan	9992427	176.735	4216805	5775623	4701047	42.2	1.6	6259	106.635	-0.835052	266.689	0.278101	21.7276	77.0406	5.06296
July	Michigan	9992427	176.735	4716426	5276002	4878436	47.2	1.6	13080	243.948	-0.860793	407.32	-0.166401	21.1809	77.0406	3.69931
August	Michigan	9992427	176.735	4886297	5106130	5043602	48.9	1.6	46562	897.294	-1.27054	385.804	-0.0182065	21.4454	77.0406	6.41199
September	Michigan	9992427	176.735	5056168	4936259	5221120	50.6	1.6	91984	1833.62	-0.931716	362.347	-0.15715	22.038	77.0406	11.0567
June	Minnesota	5706398	71.6641	2636356	3070042	2920597	46.2	1.70417	3915	125.35	-0.66559	198.232	-0.186323	21.2819	74.5106	8.12833
July	Minnesota	5706398	71.6641	2967327	2739071	3033637	52	1.70417	7543	270.692	-0.805667	318.19	-0.422424	20.5106	74.5106	9.12695
August	Minnesota	5706398	71.6641	3075749	2630650	3151965	53.9	1.70417	37056	1384.62	-0.823282	356.155	-0.160377	21.1449	74.5106	16.3349
September	Minnesota	5706398	71.6641	3195583	2510815	3280065	56	1.70417	61130	2393.18	-0.327219	400.839	-0.0018836	21.8054	74.5106	19.9138
June	Missouri	6169038	89.7419	2122149	4046889	2397550	34.4	1.70417	20308	493.266	2.66599	179.525	-0.313229	22.7439	71.0112	4.43354
July	Missouri	6169038	89.7419	2418263	3750775	2541006	39.2	1.70417	61493	1611.54	1.95811	483.987	0.0538217	22.1345	71.0112	7.43401
August	Missouri	6169038	89.7419	2560151	3608887	2765619	41.5	1.70417	79045	2152.96	-0.118111	562.525	0.829215	22.7597	71.0112	10.6622
September	Missouri	6169038	89.7419	2788405	3380633	2941505	45.2	1.70417	61059	1775.36	-0.994654	736.346	1.35149	23.1779	71.0112	11.2602
June	Mississippi	2966407	63.2186	803896	2162511	885782	27.1	1.70417	4189	190.409	-0.0764605	509.935	1.92832	18.6933	74.0852	1.4375
July	Mississippi	2966407	63.2186	883989	2082418	1026837	29.8	1.70417	24532	1157.98	1.02323	1058.51	1.70411	18.5541	74.0852	2.5424
August	Mississippi	2966407	63.2186	1023410	1942997	1123181	34.5	1.70417	92830	4696.25	2.21608	719.522	1.58206	19.2899	74.0852	6.54812
September	Mississippi	2966407	63.2186	1139100	1827307	1294972	38.4	1.70417	49555	2665.7	-0.0328098	497.211	0.386862	19.6331	74.0852	4.59984
June	Montana	1085004	7.4547	415556	669448	458067	38.3	3.2	1926	278.493	0.721169	44.8758	-1.22671	23.289	65.9525	3.89464
July	Montana	1085004	7.4547	465467	619537	473831	42.9	3.2	2699	421.707	-0.494393	262.92	-0.581185	22.233	65.9525	4.15436
August	Montana	1085004	7.4547	481742	603262	491634	44.4	3.2	10773	1728.64	-0.507541	314.755	-0.358903	22.9843	65.9525	8.02937
September	Montana	1085004	7.4547	499102	585902	518303	46	3.2	23806	3933.12	1.3364	526.376	0.504509	23.4303	65.9525	12.207
June	North Carolina	10701022	220.104	3873770	6827252	4377936	36.2	1.70417	12213	175.838	-0.208408	377.76	1.03162	20.1682	78.7371	4.17527
July	North Carolina	10701022	220.104	4483729	6217294	4590721	41.9	1.70417	47379	749.065	0.180365	519.935	0.157081	19.4427	78.7371	5.18253
August	North Carolina	10701022	220.104	4687048	6013975	4860736	43.8	1.70417	173926	2842.75	0.514962	412.702	0.110778	19.8779	78.7371	12.3105
September	North Carolina	10701022	220.104	4975975	5725047	5221411	46.5	1.70417	161914	2779.97	0.0906409	379.468	-0.0880865	20.4175	78.7371	15.1766
June	North Dakota	770026	11.1596	281830	488196	295725	36.6	1.70417	756	152.217	-0.422301	127.525	-0.666007	20.446	62.849	3.39118
July	North Dakota	770026	11.1596	299540	470486	305794	38.9	1.70417	940	196.389	-0.958824	386.277	-0.226848	19.9818	62.849	2.4655
August	North Dakota	770026	11.1596	309550	460476	317655	40.2	1.70417	6297	1344.19	-0.860383	689.069	1.43603	20.6848	62.849	6.80406
September	North Dakota	770026	11.1596	321101	448925	336457	41.7	1.70417	14853	3252.19	0.60078	1304.35	3.64272	21.2141	62.849	12.7015
June	Nebraska	1951996	25.4087	827646	1124350	922579	42.4	0.4	1170	103.644	-0.86214	258.44	0.22214	21.0682	69.2786	1.97142
July	Nebraska	1951996	25.4087	933054	1018942	957498	47.8	0.4	4203	410.837	-0.516799	358.959	-0.305318	20.1155	69.2786	2.1998
August	Nebraska	1951996	25.4087	968190	983806	1006914	49.6	0.4	16171	1637.14	-0.59152	418.198	0.137134	20.7507	69.2786	6.20985
September	Nebraska	1951996	25.4087	1016990	935006	1057562	52.1	0.4	22014	2345.01	-0.37926	574.64	0.699198	21.3768	69.2786	5.03085
June	New Hampshire	1372203	153.267	675124	697079	755791	49.2	1.70417	758	106.886	-0.832779	81.0176	-0.98152	20.5558	77.5472	5.4465
July	New Hampshire	1372203	153.267	769806	602397	792278	56.1	1.70417	1262	205.926	-0.939165	57.3785	-1.1716	19.7359	77.5472	5.00101
August	New Hampshire	1372203	153.267	799994	572209	811451	58.3	1.70417	6923	1189.26	-1.00259	49.5705	-1.63053	19.9452	77.5472	8.44307
September	New Hampshire	1372203	153.267	819205	552998	836277	59.7	1.70417	12579	2235.93	-0.497098	70.9889	-1.33243	20.3049	77.5472	14.343
June	New Jersey	8874520	1206.76	4339641	4534880	4897515	48.9	0.2	7063	155.437	-0.393141	133.498	-0.625489	24.8921	84.5412	8.33861
July	New Jersey	8874520	1206.76	4907610	3966911	5187136	55.3	0.2	15958	401.473	-0.536099	126.919	-0.971845	24.0605	84.5412	8.32736
August	New Jersey	8874520	1206.76	5191594	3682926	5457911	58.5	0.2	52613	1425.71	-0.785572	129.393	-1.24776	24.0631	84.5412	11.1421
September	New Jersey	8874520	1206.76	5466704	3407816	5713118	61.6	0.2	62604	1833.4	-0.931957	170.012	-0.932991	24.587	84.5412	13.8635
June	New Mexico	2105005	17.354	1008297	1096708	1142420	47.9	1.2	2394	215.67	0.152288	209.24	-0.111643	21.7426	84.6194	5.19809
July	New Mexico	2105005	17.354	1149333	955672	1198386	54.6	1.2	5232	540.898	-0.248713	396.748	-0.19677	20.8025	84.6194	4.8494
August	New Mexico	2105005	17.354	1206168	898837	1257905	57.3	1.2	21840	2400.65	0.109212	223.039	-0.798705	21.4541	84.6194	10.9475
September	New Mexico	2105005	17.354	1265108	839897	1324646	60.1	1.2	20410	2400.9	-0.318877	191.639	-0.845754	21.6088	84.6194	12.0747
June	Nevada	3185786	29.0195	1178741	2007045	1291822	37	1.70417	9580	469.184	2.44793	310.828	0.577549	24.669	83.2485	3.50626
July	Nevada	3185786	29.0195	1341216	1844570	1367562	42.1	1.70417	23532	1254	1.22115	914.157	1.28947	23.4701	83.2485	4.93319
August	Nevada	3185786	29.0195	1417675	1768111	1473532	44.5	1.70417	33356	1854.38	-0.392141	653.251	1.26427	23.8783	83.2485	8.21678
September	Nevada	3185786	29.0195	1529177	1656609	1563310	48	1.70417	30719	1822.73	-0.943482	327.089	-0.299376	23.794	83.2485	8.24591
June	New York	19299981	409.54	9070991	10200000	10508196	47	1.70417	12612	121.195	-0.703206	110.896	-0.77882	26.862	84.0576	12.3321
July	New York	19299981	409.54	10500000	8839391	11109858	54.2	1.70417	36652	407.578	-0.523516	113.626	-1.01003	26.0788	84.0576	10.4132
August	New York	19299981	409.54	11000000	8260392	11696867	57.2	1.70417	128426	1528.22	-0.691483	95.8564	-1.40858	26.0324	84.0576	16.8721
September	New York	19299981	409.54	11600000	7662093	12402027	60.3	1.70417	148287	1902.35	-0.857465	125.686	-1.11179	26.4735	84.0576	22.0098
June	Ohio	11714618	286.694	4720991	6993627	5227519	40.3	1.70417	9080	127.62	-0.645031	136.57	-0.604646	22.1954	74.1163	4.13759
July	Ohio	11714618	286.694	5248149	6466469	5437218	44.8	1.70417	17711	269.222	-0.808698	330.349	-0.3875	21.5627	74.1163	3.82358
August	Ohio	11714618	286.694	5459012	6255606	5657888	46.6	1.70417	91623	1439.69	-0.772736	268.491	-0.58075	21.7804	74.1163	7.87898
September	Ohio	11714618	286.694	5681590	6033029	5870552	48.5	1.70417	193072	3145.71	0.485755	258.69	-0.57528	22.3773	74.1163	10.9305
June	Oklahoma	3990443	58.174	1348770	2641673	1518992	33.8	0.8	4938	185.432	-0.121531	288.046	0.42299	21.7064	69.5749	1.68019
July	Oklahoma	3990443	58.174	1536321	2454123	1593194	38.5	0.8	26187	1058.53	0.818231	587.403	0.350879	21.5178	69.5749	2.89412
August	Oklahoma	3990443	58.174	1608149	2382295	1734367	40.3	0.8	70129	2920.21	0.586056	515.435	0.603407	22.6706	69.5749	6.20224
September	Oklahoma	3990443	58.174	1755795	2234648	1883414	44	0.8	60721	2695.51	-0.0006013	768.578	1.4815	23.1928	69.5749	5.40108
June	Oregon	4289439	44.6872	1951695	2337744	2223826	45.5	1.9	7162	300.543	0.920831	100.926	-0.84646	24.7875	82.8973	4.91792
July	Oregon	4289439	44.6872	2307718	1981721	2360847	53.8	1.9	11799	584.079	-0.159708	224.973	-0.690186	23.725	82.8973	5.66582
August	Oregon	4289439	44.6872	2402086	1887353	2448747	56	1.9	55851	2903	0.570261	187.992	-0.966761	24.3308	82.8973	10.6435
September	Oregon	4289439	44.6872	2492164	1797275	2562913	58.1	1.9	53767	2934.74	0.257843	155.425	-0.991831	24.2864	82.8973	9.68584
June	Pennsylvania	12804123	286.17	5595402	7208721	6345433	43.7	1.70417	9420	128.448	-0.637532	116.028	-0.744001	22.3044	76.5142	4.45195
July	Pennsylvania	12804123	286.17	6363649	6440474	6694268	49.7	1.70417	13522	206.375	-0.938239	199.73	-0.762698	21.5522	76.5142	3.71768
August	Pennsylvania	12804123	286.17	6722165	6081959	7054540	52.5	1.70417	69312	1120.21	-1.06595	173.835	-1.03465	21.6129	76.5142	7.50985
September	Pennsylvania	12804123	286.17	7067876	5736247	7405158	55.2	1.70417	129572	2220.34	-0.513943	194.985	-0.832254	22.1454	76.5142	11.145
June	Rhode Island	1061509	1026.6	549862	511647	623797	51.8	1.7	686	131.797	-0.607203	175.577	-0.340014	21.7368	82.1549	12.4192
July	Rhode Island	1061509	1026.6	626290	435219	651498	59	1.7	2115	477.701	-0.378976	206.877	-0.742167	21.2509	82.1549	10.0563
August	Rhode Island	1061509	1026.6	653890	407620	685619	61.6	1.7	8362	2016.55	-0.243308	259.754	-0.622645	21.1954	82.1549	19.016
September	Rhode Island	1061509	1026.6	688919	372590	723162	64.9	1.7	9720	2564.42	-0.142224	274.2	-0.512716	21.4249	82.1549	37.4544
June	South Carolina	5277830	175.571	1783907	3493924	1991900	33.8	1.70417	5226	147.025	-0.469313	439.962	1.45361	19.5829	74.9369	4.04458
July	South Carolina	5277830	175.571	2047798	3230032	2091278	38.8	1.70417	22849	695.337	0.0696198	1010.72	1.56685	19.1375	74.9369	5.31315
August	South Carolina	5277830	175.571	2148077	3129753	2232208	40.7	1.70417	116693	3664.97	1.26958	614.192	1.07697	19.6425	74.9369	16.8522
September	South Carolina	5277830	175.571	2295856	2981974	2433429	43.5	1.70417	121080	3991.2	1.39915	479.873	0.316928	20.1688	74.9369	19.4442
June	South Dakota	896581	11.8265	380150	516431	401431	42.4	1.70417	345	65.6662	-1.20604	194.162	-0.213932	19.7897	60.0767	1.91739
July	South Dakota	896581	11.8265	407944	488637	415448	45.5	1.70417	839	168.776	-1.01574	219.268	-0.706575	19.4345	60.0767	1.94851
August	South Dakota	896581	11.8265	421393	475188	434182	47	1.70417	6884	1424	-0.787138	520.214	0.626323	20.0952	60.0767	4.67152
September	South Dakota	896581	11.8265	442014	454567	457326	49.3	1.70417	12759	2759.02	0.068002	973.551	2.30832	20.5043	60.0767	7.61314
June	Tennessee	6944260	168.407	2208275	4735985	2415814	31.8	0.4	5615	118.086	-0.731363	356.734	0.888978	20.5154	71.7798	2.22107
July	Tennessee	6944260	168.407	2465212	4479048	2670396	35.5	0.4	32944	732.571	0.146368	855.045	1.11967	19.9472	71.7798	2.71446
August	Tennessee	6944260	168.407	2722150	4222110	2857691	39.2	0.4	179892	4243.67	1.80071	660.256	1.29786	20.5069	71.7798	8.23614
September	Tennessee	6944260	168.407	2916589	4027671	3103098	42	0.4	152944	3782.14	1.1733	606.9	0.829329	21.1057	71.7798	7.50391
June	Texas	29730311	113.808	10600000	19100000	11932087	35.6	1.70417	44613	229.04	0.273354	316.405	0.615381	20.6918	79.6712	3.82241
July	Texas	29730311	113.808	12300000	17500000	12713003	41.3	1.70417	134719	758.798	0.200427	862.799	1.14194	20.5271	79.6712	4.93656
August	Texas	29730311	113.808	13100000	16700000	13753861	43.9	1.70417	448541	2643.47	0.332073	634.876	1.17616	21.4285	79.6712	10.0408
September	Texas	29730311	113.808	14200000	15600000	14813685	47.6	1.70417	442670	2793.09	0.104809	449.643	0.194985	21.691	79.6712	10.2224
June	Utah	3310774	40.2918	1076002	2234773	1196468	32.5	3.2	8969	388.496	1.71727	374.303	1.00817	24.1912	72.3615	4.86113
July	Utah	3310774	40.2918	1241540	2069234	1436969	37.5	3.2	18076	845.606	0.379357	527.773	0.179594	22.757	72.3615	5.41961
August	Utah	3310774	40.2918	1483227	1827547	1522997	44.8	3.2	31207	1652.95	-0.577016	350.708	-0.186498	23.4039	72.3615	8.08183
September	Utah	3310774	40.2918	1582550	1728224	1622171	47.8	3.2	44072	2468.53	-0.245816	592.067	0.769494	23.4059	72.3615	11.071
June	Virginia	8603985	217.878	3897605	4706380	4422065	45.3	0.7	4967	104.799	-0.851682	200.689	-0.16965	21.6973	80.9711	3.39093
July	Virginia	8603985	217.878	4465469	4138517	4652774	51.9	0.7	16302	391.152	-0.557374	323.314	-0.407706	20.7587	80.9711	3.74511
August	Virginia	8603985	217.878	4706380	3897605	4887531	54.7	0.7	72976	1859.22	-0.387699	355.629	-0.1629	20.9557	80.9711	7.41451
September	Virginia	8603985	217.878	4938688	3665298	5170550	57.4	0.7	99486	2695.27	-0.0008659	312.835	-0.356873	21.5443	80.9711	11.5744
June	Vermont	623251	67.6197	351514	271737	409254	56.4	1.6	167	60.4731	-1.25306	32.05	-1.31372	19.9658	80.6665	6.76645
July	Vermont	623251	67.6197	409476	213775	421444	65.7	1.6	481	221.403	-0.907264	30.3133	-1.24934	19.4017	80.6665	7.55426
August	Vermont	623251	67.6197	416332	206919	423736	66.8	1.6	3152	1498.93	-0.718373	29.2081	-1.72817	19.4968	80.6665	21.053
September	Vermont	623251	67.6197	423187	200064	433565	67.9	1.6	4796	2358.88	-0.364268	20.051	-1.53791	19.9258	80.6665	32.3914
June	Washington	7796941	117.325	3641172	4155770	4150522	46.7	2	14920	351.839	1.38533	139.076	-0.587641	24.3062	84.3134	7.20557
July	Washington	7796941	117.325	4264927	3532014	4388828	54.7	2	23551	653.451	-0.016717	300.639	-0.472841	23.3468	84.3134	7.03815
August	Washington	7796941	117.325	4498835	3298106	4581633	57.7	2	87895	2611.71	0.302925	232.137	-0.755075	24.0272	84.3134	12.0181
September	Washington	7796941	117.325	4693759	3103183	4631921	60.2	2	94585	2987.04	0.314339	172.032	-0.924842	23.9266	84.3134	5.45097
June	Wisconsin	5852490	108.063	2610211	3242280	2879461	44.6	1.70417	3202	97.0747	-0.921626	222.692	-0.0203783	19.6659	71.2015	5.05252
July	Wisconsin	5852490	108.063	2902835	2949655	3015017	49.6	1.70417	10271	342.276	-0.658118	424.457	-0.117176	19.2446	71.2015	4.70504
August	Wisconsin	5852490	108.063	3031590	2820900	3142587	51.8	1.70417	46047	1604.53	-0.621449	396.946	0.0352247	19.5879	71.2015	9.61632
September	Wisconsin	5852490	108.063	3166197	2686293	3286121	54.1	1.70417	76224	2789.16	0.100567	815.508	1.67081	20.0897	71.2015	15.3073
June	West Virginia	1767859	73.5443	601072	1166787	666545	34	1.70417	2328	196.122	-0.0247259	49.7634	-1.19355	21.9118	74.7977	4.62972
July	West Virginia	1767859	73.5443	659411	1108448	699786	37.3	1.70417	3196	283.418	-0.779438	207.783	-0.739564	21.309	74.7977	4.87115
August	West Virginia	1767859	73.5443	691233	1076626	710603	39.1	1.70417	22453	2049.96	-0.212648	200.611	-0.906254	21.4654	74.7977	12.0655
September	West Virginia	1767859	73.5443	701840	1066019	724405	39.7	1.70417	50769	4681.32	2.1447	311.258	-0.363234	21.8421	74.7977	21.2567
June	Wyoming	581075	5.9847	184782	396293	198958	31.8	1.70417	1984	492.108	2.6555	98.7906	-0.860945	22.5025	57.0024	5.06079
July	Wyoming	581075	5.9847	200471	380604	212230	34.5	1.70417	2949	761.617	0.206236	209.592	-0.73437	21.5591	57.0024	6.20281
August	Wyoming	581075	5.9847	213254	367820	223590	36.7	1.70417	9897	2644.86	0.333346	188.785	-0.962961	22.1639	57.0024	11.3275
September	Wyoming	581075	5.9847	224876	356199	240814	38.7	1.70417	15466	4267.96	1.69814	356.255	-0.181724	22.3333	57.0024	16.2797
